# Automating ACMG Variant Classifications With BIAS-2015 v2.0.0: Algorithm Analysis and Benchmark Against the FDA-Approved eRepo Dataset

**DOI:** 10.1101/2025.02.23.25322737

**Authors:** Chris Eisenhart, Rachel Brickey, Brian Nadon, Joel Mewton, Vafa Bayat

## Abstract

**Background:** In 2015, the American College of Medical Genetics and Genomics (ACMG), in collaboration with the Association of Molecular Pathologists (AMP), published guidelines for interpreting and classifying germline genomic variants. These guidelines defined five categories: benign, likely benign, uncertain significance, likely pathogenic, and pathogenic, with 28 criteria but no specific implementation algorithms.

**Results:** Here we present Bitscopic Interpreting ACMG Standards 2015 (BIAS-2015 v2.0.0), an open-source software that automates the classification of variants based on 19 ACMG criteria while enabling user-defined weighting and manual adjustments for clinical contexts. BIAS-2015 supports high-throughput classification via command line, along with a web-based GUI, enabling variant review, modification, and interactive curation. Using genomic data from the FDA-recognized ClinGen Evidence Repository (eRepo v2.2.0), we evaluated BIAS-2015’s sensitivity, specificity, and F1 values with expert curation. BIAS-2015 demonstrated superior performance to InterVar, achieving a pathogenic sensitivity of 73.99% (vs. 64.31%), benign sensitivity of 80.23% (vs. 53.91%), and a 11x speed improvement, classifying 1,327 variants per second.

**Conclusion:** BIAS-2015 provides an accurate, scalable, and transparent ACMG classification framework. All code and the interactive variant curation platform are available on GitHub.
