## Supplementary material for "Automating ACMG Variant Classifications With BIAS-2015 v2.0.0: Algorithm Analysis and Benchmark Against the FDA-Approved eRepo Dataset": complete_per_code_performance_analysis

code	BIAS_alg_fp	BIAS_alg_fn	BIAS_alg_correct	BIAS_concordance	BIAS_precision	BIAS_recall	BIAS_f1_score	INTERVAR_alg_fp	INTERVAR_alg_fn	INTERVAR_alg_correct	INTERVAR_concordance	INTERVAR_precision	INTERVAR_recall	INTERVAR_f1_score
PVS1	106	106	1607	0.8835	0.9381	0.9381	0.9381	58	311	1402	0.7916	0.9603	0.8184	0.8837
PS1	92	64	2	0.0127	0.0213	0.0303	0.025	14	63	3	0.0375	0.1765	0.0455	0.0723
PS2	0	259	0	0.0	0.0	0.0	0.0	0	259	0	0.0	0.0	0.0	0.0
PS3	1313	360	592	0.2614	0.3108	0.6218	0.4144	0	952	0	0.0	0.0	0.0	0.0
PS4	940	1408	140	0.0563	0.1296	0.0904	0.1065	1	1548	0	0.0	0.0	0.0	0.0
PM1	1183	707	409	0.1779	0.2569	0.3665	0.3021	3304	216	900	0.2036	0.2141	0.8065	0.3383
PM2	969	568	5266	0.7741	0.8446	0.9026	0.8726	1937	81	5753	0.7403	0.7481	0.9861	0.8508
PM3	0	1459	0	0.0	0.0	0.0	0.0	0	1459	0	0.0	0.0	0.0	0.0
PM4	45	47	91	0.4973	0.6691	0.6594	0.6642	51	42	96	0.5079	0.6531	0.6957	0.6737
PM5	451	662	263	0.1911	0.3683	0.2843	0.3209	119	836	89	0.0852	0.4279	0.0962	0.1571
PM6	0	195	0	0.0	0.0	0.0	0.0	0	195	0	0.0	0.0	0.0	0.0
PP1	0	944	0	0.0	0.0	0.0	0.0	0	944	0	0.0	0.0	0.0	0.0
PP2	89	270	308	0.4618	0.7758	0.5329	0.6318	772	540	38	0.0281	0.0469	0.0657	0.0548
PP3	825	162	2471	0.7146	0.7497	0.9385	0.8335	1987	163	2470	0.5346	0.5542	0.9381	0.6968
PP4	0	2615	0	0.0	0.0	0.0	0.0	0	2615	0	0.0	0.0	0.0	0.0
PP5	2710	0	0	0.0	0.0	0.0	0.0	1894	0	0	0.0	0.0	0.0	0.0
BA1	41	401	405	0.4782	0.9081	0.5025	0.647	0	668	138	0.1712	1.0	0.1712	0.2924
BS1	462	282	256	0.256	0.3565	0.4758	0.4076	386	507	31	0.0335	0.0743	0.0576	0.0649
BS2	667	373	202	0.1626	0.2325	0.3513	0.2798	0	575	0	0.0	0.0	0.0	0.0
BS3	0	233	0	0.0	0.0	0.0	0.0	0	233	0	0.0	0.0	0.0	0.0
BS4	0	27	0	0.0	0.0	0.0	0.0	0	27	0	0.0	0.0	0.0	0.0
BP1	30	23	14	0.209	0.3182	0.3784	0.3457	2242	1	36	0.0158	0.0158	0.973	0.0311
BP2	0	196	0	0.0	0.0	0.0	0.0	0	196	0	0.0	0.0	0.0	0.0
BP3	3	1	5	0.5556	0.625	0.8333	0.7143	5	1	5	0.4545	0.5	0.8333	0.625
BP4	1087	656	1046	0.375	0.4904	0.6146	0.5455	472	991	711	0.327	0.601	0.4177	0.4929
BP5	0	196	0	0.0	0.0	0.0	0.0	0	196	0	0.0	0.0	0.0	0.0
BP6	1807	0	0	0.0	0.0	0.0	0.0	1052	0	0	0.0	0.0	0.0	0.0
BP7	472	106	659	0.5327	0.5827	0.8614	0.6951	340	253	512	0.4633	0.6009	0.6693	0.6333
